# Multimodal longitudinal profiling of bacterial composition, viable burden, and spatial distribution in recessive dystrophic epidermolysis bullosa wounds

**DOI:** 10.64898/2026.07.22.26358692

**Authors:** Katja Holmgren, Enikö Sonkoly, Sigrid Lundgren, Torborg Hoppe, Bo Nilson, Emma Hundevadt, Holger Brüggemann, Artur Schmidtchen, Karl Wallblom

## Abstract

Recessive dystrophic epidermolysis bullosa (RDEB) is an inherited disorder characterized by recurrent wounds and frequent bacterial colonization. Clinically applicable methods that provide information on bacterial composition, viable burden, and spatial distribution are needed to support wound assessment and therapeutic evaluation. In this exploratory four-week longitudinal study, standard-of-care-treated wounds from five patients with RDEB were examined using autofluorescence imaging, quantitative and chromogenic culture, MALDI-TOF MS, 16S rRNA and staphylococcal *tuf2* amplicon sequencing, and spatial Bactogram analysis. Sequencing showed that staphylococci dominated 22/23 communities, with *Staphylococcus aureus* being the most abundant staphylococcal species (21/23). Culture likewise identified *S. aureus* as the most frequent species in all 14 swab samples. Aerobic bacterial burden showed no association with open wound area and remained high in several contracting wounds. The Bactogram provided a spatial representation of viable bacterial growth and, when combined with chromogenic agar, reflected the predominance of *S. aureus* identified by sequencing, MALDI-TOF MS, and quantitative culture. Together, these complementary methods captured the dynamic nature of RDEB wounds through heterogeneous healing trajectories and longitudinal variation in bacterial burden, while consistently identifying a low-diversity, *S. aureus*-dominated microbiota. Bactogram spatial imprinting and autofluorescence imaging warrant further evaluation as minimally invasive tools for longitudinal EB assessment.
