## Supplementary Data for "Multimodal longitudinal profiling of bacterial composition, viable burden, and spatial distribution in recessive dystrophic epidermolysis bullosa wounds"

### Sheet: Wound size
Patient (Nr)	Timepoint (Day)	Open wound size (cm2)
1	1	2.3
2	1	5.8
3	1	2.4
4	1	2.3
5	1	8
1	8	2.6
2	8	3
3	8	3.3
4	8	0.2
5	8	13.6
1	15	1.7
2	15	nan
3	15	3.1
4	15	0.4
5	15	8.9
1	22	0.2
2	22	0
3	22	3.1
4	22	0.4
5	22	20.2
1	29	0
2	29	4.4
3	29	0.8
4	29	0.5
5	29	19
	nan = datapoint missing due to investigator measuring the wrong wound.

### Sheet: CFU
Swab sampels		Todd-hewitt agar	CHROMagar S. aureus
Patient (Nr)	Timepoint (Day)	Total CFU	CFU_pink_colonies	CFU_white&blue_colonies	Total_CFU(Pink+white)
1	1	14083	7667	4000	11667
2	1	nan	nan	nan	nan
3	1	152500	135000	31667	166667
4	1	21417	100000	15000	115000
5	1	3067	3367	200	3567
1	8	3992	5050	183	5233
2	8	3166667	3000000	0	3000000
3	8	97500	70000	6667	76667
4	8	10917	250	333	583
5	8	nan	nan	nan	nan
1	15	45000	66667	3333	70000
2	15	nan	nan	nan	nan
3	15	26667	12500	0	12500
4	15	18667	7667	43500	51167
5	15	82500	35667	833	36500
1	22	91667	135000	5000	140000
2	22	nan	nan	nan	nan
3	22	118333	88333	3333	91666
4	22	161667	430000	45000	475000
5	22	nan	nan	nan	nan
1	29	1750	2317	50	2367
2	29	100	250	117	367
3	29	2591667	4016667	0	4016667
4	29	13500	31167	18000	49167
5	29	23833	21834	3334	25168
Dressing samples		Todd-hewitt agar	CHROMagar S. aureus
Patient (Nr)	Timepoint (Day)	Total CFU	CFU_pink_colonies	CFU_white&blue_colonies	Total_CFU
1	8	30333	45000	666	45666
2	8	1350000	2850000	766666	3616666
3	8	766667	88333	15000	103333
4	8	25833333	26833334	1500000	28333334
5	8	nan	nan	nan	nan
1	15	nan	nan	nan	nan
2	15	591667	1300000	66666	1366666
3	15	365000	520000	10000	530000
4	15	22666667	21333334	36333334	57666668
5	15	188333333	48000000	666666	48666666
1	22	100	34	134	168
2	22	916667	1233334	66666	1300000
3	22	1216667	3033334	100000	3133334
4	22	4416667	8700000	1066666	9766666
5	22	nan	nan	nan	nan
1	29	83	366	132	498
2	29	3267	4266	500	4766
3	29	50667	107666	666	108332
4	29	426667	363334	553334	916668
5	29	41500000	24333334	333334	24666668
				nan = sample not available for analysis at timepoint

### Sheet: MALDI
Swab sampels
Patient (Nr)	Timepoint (Day)	Colony 1	Colony 2	Colony 3	Colony 4	Colony 5	Colony 6
1	1	Staphylococcus aureus	Staphylococcus hominis	Staphylococcus hominis	Staphylococcus aureus	Staphylococcus aureus	Staphylococcus hominis
2	1	Staphylococcus aureus	Staphylococcus epidermidis	Staphylococcus hominis	Staphylococcus hominis	Staphylococcus aureus	Staphylococcus aureus
3	1	Staphylococcus aureus	Proteus mirabilis	Staphylococcus aureus	Proteus mirabilis	Staphylococcus aureus	Staphylococcus aureus
4	1	Staphylococcus aureus	Corynebacterium diphtheriae	Staphylococcus aureus	Corynebacterium diphtheriae	Streptococcus pyogenes	Staphylococcus aureus
5	1	Staphylococcus aureus	Staphylococcus aureus	Staphylococcus aureus	Staphylococcus aureus	Staphylococcus aureus	Staphylococcus aureus
1	15	Staphylococcus aureus	Staphylococcus aureus	Staphylococcus aureus	Staphylococcus aureus	Staphylococcus aureus	Staphylococcus aureus
2	15	nan	nan	nan	nan	nan	nan
3	15	Staphylococcus aureus	Proteus mirabilis	Staphylococcus aureus	Staphylococcus aureus	Staphylococcus aureus	Proteus mirabilis
4	15	Staphylococcus aureus	Corynebacterium striatum	Staphylococcus aureus	Staphylococcus aureus	Staphylococcus lugdunensis	Staphylococcus haemolyticus
5	15	Staphylococcus aureus	Staphylococcus caprae	Staphylococcus aureus	Morganella morganii	Streptococcus dysgalactiae	Streptococcus dysgalactiae
1	29	Staphylococcus aureus	Staphylococcus aureus	Staphylococcus aureus	Staphylococcus aureus	Staphylococcus aureus	Staphylococcus aureus
2	29	Corynebacterium aurimucosum	Staphylococcus aureus	Staphylococcus aureus	Corynebacterium diphtheriae	Staphylococcus aureus	Corynebacterium diphtheriae
3	29	Staphylococcus aureus	Staphylococcus aureus	Staphylococcus aureus	Corynebacterium diphtheriae	Staphylococcus aureus	Staphylococcus aureus
4	29	Staphylococcus aureus	Staphylococcus aureus	Staphylococcus lugdunensis	Corynebacterium striatum	Staphylococcus aureus	Staphylococcus lugdunensis
5	29	Staphylococcus aureus	Corynebacterium simulans	Pseudomonas aeruginosa	Staphylococcus aureus	Streptococcus dysgalactiae	Staphylococcus aureus
Dressing samples
Patient (Nr)	Timepoint (Day)	Colony 1	Colony 2	Colony 3	Colony 4	Colony 5	Colony 6
1	15	nan	nan	nan	nan	nan	nan
2	15	Staphylococcus aureus	Staphylococcus aureus	Staphylococcus aureus	Corynebacterium amycolatum	Staphylococcus aureus	Staphylococcus aureus
3	15	Staphylococcus aureus	Corynebacterium diphtheriae	Staphylococcus aureus	Corynebacterium diphtheriae	Staphylococcus aureus	Streptococcus pyogenes
4	15	Corynebacterium striatum	Corynebacterium striatum	Corynebacterium striatum	Corynebacterium striatum	Corynebacterium striatum	Corynebacterium striatum
5	15	Morganella morganii	Pseudomonas aeruginosa	Morganella morganii	Pseudomonas aeruginosa	Staphylococcus aureus	Pseudomonas aeruginosa
1	29	Staphylococcus aureus	Staphylococcus petrasii	Staphylococcus aureus	Corynebacterium minutissimum	Micrococcus luteus	Micrococcus luteus
2	29	Corynebacterium aurimucosum	Staphylococcus aureus	Staphylococcus aureus	Corynebacterium amycolatum	Corynebacterium aurimucosum	Staphylococcus aureus
3	29	Staphylococcus aureus	Staphylococcus aureus	Staphylococcus aureus	Staphylococcus aureus	Corynebacterium diphtheriae	Staphylococcus aureus
4	29	Staphylococcus aureus	Staphylococcus caprae	Corynebacterium striatum	Staphylococcus aureus	Staphylococcus aureus	Corynebacterium striatum
5	29	Staphylococcus aureus	Staphylococcus aureus	Pseudomonas aeruginosa	Staphylococcus aureus	Pseudomonas aeruginosa	Morganella morganii
						nan = sample not available for analysis at timepoint

### Sheet: 16s & tuf2
Genus-level by 16S rRNA (V1–V3)
Patient (Nr)	Timepoint (Day)	Pseudomonas	Streptococcus pyogenes	Streptococcus dysgalactiae	Corynebacterium	Cutibacterium	Staphylococcus	Total count
1	1	0	0	106	433	441	3382	4362
1	8	0	0	233	78	18	11750	12079
1	15	0	0	183	39	93	3730	4045
1	22	0	0	51	68	478	7460	8057
1	29	0	0	0	561	3193	2608	6362
2	1	1331	585	341	382	0	6522	9161
2	8	79	105	0	606	0	5810	6600
2	15	153	0	1107	898	5	6860	9023
2	22	0	12	45	280	0	6265	6602
2	29	0	0	119	964	1265	2153	4501
3	1	0	301	0	44	0	7663	8008
3	8	0	479	0	436	7	4639	5561
3	15	0	1129	0	231	0	8100	9460
3	22	0	1296	0	501	0	3956	5753
3	29	0	0	0	373	0	8179	8552
4	1	0	0	0	182	21	9906	10109
4	8	0	0	0	1180	0	7410	8590
4	15	0	0	0	2920	26	6189	9135
4	22	0	0	0	1507	7	6990	8504
4	29	0	0	0	509	0	5861	6370
5	1	0	0	0	0	1770	13058	14828
5	8	nan	nan	nan	nan	nan	nan	0
5	15	71	0	2675	0	0	4643	7389
5	22	nan	nan	nan	nan	nan	nan	0
5	29	172	0	2177	0	0	3390	5739
Staphylococcus species-leve byl tuf2
Patient (Nr)	Timepoint (Day)	Staphylococcus aureus	Staphylococcus hominis	Staphylococcus caprae	Staphylococcus epidermidis	Staphylococcus capitis	Staphylococcus lugdunensis	Staphylococcus haemolyticus	Total count
1	1	3749	4530	0	352	488	0	0	9119
1	8	15580	37	0	14	15	0	0	15646
1	15	16731	141	0	35	0	0	0	16907
1	22	12852	0	0	0	0	0	0	12852
1	29	0	2081	0	462	1902	0	0	4445
2	1	1669	0	0	0	0	0	0	1669
2	8	25261	0	0	0	0	0	29	25290
2	15	18113	0	0	0	0	0	0	18113
2	22	24729	0	0	0	0	0	0	24729
2	29	5667	0	0	2530	0	0	0	8197
3	1	25226	0	0	0	0	0	0	25226
3	8	17756	0	0	7	0	0	0	17763
3	15	25334	0	0	76	0	0	0	25410
3	22	49475	0	0	25	0	0	0	49500
3	29	24955	0	0	0	0	0	0	24955
4	1	18911	0	78	120	0	233	0	19342
4	8	12886	0	331	336	0	652	261	14466
4	15	9282	0	1356	314	0	151	152	11255
4	22	18702	0	709	260	0	103	463	20237
4	29	10272	0	1007	161	0	410	31	11881
5	1	551	0	0	14	0	0	0	565
5	8	nan	nan	nan	nan	nan	nan	nan	0
5	15	14284	0	0	0	0	0	0	14284
5	22	nan	nan	nan	nan	nan	nan	nan	0
5	29	23348	0	15	0	0	0	0	23363
								nan = sample not available for analysis at timepoint
